# Evaluating the Impact of Financial and Operating Costs on Service Delivery Efficiency in Integrated Care Boards (ICBs) in the UK: A Data Envelopment Analysis and Regression Approach

**DOI:** 10.1101/2025.09.27.25336799

**Authors:** Emmanuel Achori

## Abstract

This research investigates the effects of financial and operating costs and service delivery efficiency within selected Integrated Care Boards (ICBs) in the UK. Utilising a comprehensive dataset, the study employs both regression analysis and Data Envelopment Analysis (DEA) to evaluate the impact of key independent variables of staff cost, efficiency savings, liquidity ratio, interest on lease liabilities, population size, fund, staff turnover, estate investment level, and right-of-use assets on two critical dependent variables (patient waiting time and operating surplus/deficit).

The regression analysis reveals significant effects, highlighting the positive impact of population size and staff turnover on patient waiting times, and the positive correlation between right-of-use assets and operating surplus. Conversely, efficiency savings and increased funding are found to significantly reduce patient waiting times. The DEA identifies variations in efficiency across different ICBs, pinpointing those operating on the efficiency frontier and those with room for improvement.

The findings offer valuable insights for policymakers and healthcare managers aiming to optimise resource allocation, enhance operational efficiency, and ultimately improve patient outcomes within the evolving landscape of integrated care in the UK.
