## Supplementary material for "Evaluating the Impact of Financial and Operating Costs on Service Delivery Efficiency in Integrated Care Boards (ICBs) in the UK: A Data Envelopment Analysis and Regression Approach": Data Table

### Sheet: Kent and Medway
ICBs	Year	PATIENT WAITING TIME	staff cost	EFFICIENCY SAVINGS	Interest on lease liabilities/INTEREST PAID	POPULATION SIZE ('000)	Estate Investment Level	STAFF TURNOVER	Liquidity Ratio	FUND	Right-of-use assets			Operating Surplus/Deficit
NHS Kent & Medway ICB	2024-25	158	48024	33737	26	2000	220	0.1302	0.245882	4700139	2479			6209
NHS Kent & Medway ICB	2023-24	579	49987	38354	32	2000	114	0.1835	0.151051	4274669	3104			50749
NHS Kent & Medway ICB	2022-23	135	36357	39065	28	1900	5	0.1556	0.0334721	2947649	3732			6040
NHS Derby and Derbyshire ICB	2024-25	142	31724	18699	12	1400	347	0.1079	0.133392	2898890	175			0
NHS Derby and Derbyshire ICB	2023-24	247	28595	19296	10	1400	321	0.138	0.154423	2487277	262			-64
NHS Derby and Derbyshire ICB	2022-23	245	21787	15631	8	1118	155	0.093	0.0631786	1711343	822			182
North Central London ICB	2024-25	447	58792	25000	13	1800	0	0.157	0.0898448	3937440	785			14622
North Central London ICB	2023-24	145	70863	30500	24	1800	0	0.155	0.125405	3693111	1794			10912
North Central London ICB	2022-23	197	46590	22300	22	1400	0	0.153	0.106216	2493045	2803			25810
North East London ICB	2024-25	400	82613	41500	62	2200	163	0.1062	0.123055	5208846	5442			12075
North East London ICB	2023-24	153	82702	45084	87	2080	379	0.1561	0.11001	4751330	7897			14400
North East London ICB	2022-23	795	60378	33700	76	2000	763	0.0118	0.0741356	3186290	9547			40
Humber & North Yorkshire ICB	2024-25	0	57490	32500	0	1700	0	0.1591	0.0709153	4268751	989			0
Humber & North Yorkshire ICB	2023-24	8	52960	29710	0	1700	0	0.1099	0.0786874	3945899	1348			500
Humber & North Yorkshire ICB	2022-23	321	33458	32440	0	1700	0	0.1159	0.0720374	2612772	2095			0

### Sheet: LOG
ICBs	Year	PATIENT WAITING TIME	staff cost	EFFICIENCY SAVINGS	Interest on lease liabilities/INTEREST PAID	POPULATION SIZE ('000)	Estate Investment Level	STAFF TURNOVER	Liquidity Ratio	FUND	Right-of-use assets			Operating Surplus/Deficit
NHS Kent & Medway ICB	2024-25	2.19866	4.68146	4.52811	1.41497	3.30103	2.34242	-0.885389	-0.609274	6.67211	3.39428			3.79302
NHS Kent & Medway ICB	2023-24	2.76268	4.69886	4.58381	1.50515	3.30103	2.0569	-0.736364	-0.820875	6.6309	3.49192			4.70543
NHS Kent & Medway ICB	2022-23	2.13033	4.56059	4.59179	1.44716	3.27875	0.69897	-0.80799	-1.47532	6.46948	3.57194			3.78104
NHS Derby and Derbyshire ICB	2024-25	2.15229	4.50139	4.27182	1.07918	3.14613	2.54033	-0.966979	-0.87487	6.46223	2.24304			0
NHS Derby and Derbyshire ICB	2023-24	2.3927	4.45629	4.28547	1	3.14613	2.50651	-0.860121	-0.811289	6.39572	2.4183			0
NHS Derby and Derbyshire ICB	2022-23	2.38917	4.3382	4.19399	0.90309	3.04844	2.19033	-1.03152	-1.19943	6.23334	2.91487			2.26007
North Central London ICB	2024-25	2.65031	4.76932	4.39794	1.11394	3.25527	0	-0.8041	-1.04651	6.59521	2.89487			4.16501
North Central London ICB	2023-24	2.16137	4.85042	4.4843	1.38021	3.25527	0	-0.809668	-0.901685	6.56739	3.25382			4.0379
North Central London ICB	2022-23	2.29447	4.66829	4.3483	1.34242	3.14613	0	-0.815309	-0.973808	6.39673	3.44762			4.41179
North East London ICB	2024-25	2.60206	4.91705	4.61805	1.79239	3.34242	2.21219	-0.973875	-0.909899	6.71674	3.73576			4.08189
North East London ICB	2023-24	2.18469	4.91752	4.65402	1.93952	3.31806	2.57864	-0.806597	-0.95857	6.67682	3.89746			4.15836
North East London ICB	2022-23	2.90037	4.78088	4.52763	1.88081	3.30103	2.88252	-1.92812	-1.12997	6.50329	3.97987			1.60206
Humber & North Yorkshire ICB	2024-25	0	4.75959	4.51188	0	3.23045	0	-0.79833	-1.14926	6.6303	2.9952			0
Humber & North Yorkshire ICB	2023-24	0.90309	4.72395	4.4729	0	3.23045	0	-0.959002	-1.10409	6.59615	3.12969			2.69897
Humber & North Yorkshire ICB	2022-23	2.50651	4.5245	4.51108	0	3.23045	0	-0.935917	-1.14244	6.4171	3.32118			0
